# Evaluation of variant calling algorithms for wastewater-based epidemiology using mixed populations of SARS-CoV-2 variants in synthetic and wastewater samples

**DOI:** 10.1101/2022.06.06.22275866

**Authors:** Irene Bassano, Vinoy K. Ramachandran, Mohammad S. Khalifa, Chris J. Lilley, Mathew R. Brown, Ronny van Aerle, Hubert Denise, William Rowe, Airey George, Edward Cairns, Claudia Wierzbicki, Natalie D. Pickwell, Myles Wilson, Matthew Carlile, Nadine Holmes, Alexander Payne, Matthew Loose, Terry A. Burke, Steve Paterson, Matthew J. Wade, Jasmine M.S. Grimsley

## Abstract

Wastewater-based epidemiology (WBE) has been used extensively throughout the COVID-19 pandemic to detect and monitor the spread and prevalence of SARS-CoV-2 and its variants. It has proven an excellent, complementary tool to clinical sequencing, supporting the insights gained and helping to make informed public health decisions. Consequently, many groups globally have developed bioinformatics pipelines to analyse sequencing data from wastewater. Accurate calling of mutations is critical in this process and in the assignment of circulating variants, yet, to date, the performance of variant-calling algorithms in wastewater samples has not been investigated. To address this, we compared the performance of six variant callers (VarScan, iVar, GATK, FreeBayes, LoFreq and BCFtools), used widely in bioinformatics pipelines, on 19 synthetic samples with known ratios of three different SARS-CoV-2 variants (Alpha, Beta and Delta), as well as 13 wastewater samples collected in London between the 15–18 December 2021. We used the fundamental parameters of recall (sensitivity) and precision (specificity) to confirm the presence of mutational profiles defining specific variants across the six variant callers.

Our results show that BCFtools, FreeBayes and VarScan found the expected variants with higher precision and recall than GATK or iVar, although the latter identified more expected defining mutations than other callers. LoFreq gave the least reliable results due to the high number of false-positive mutations detected, resulting in lower precision. Similar results were obtained for both the synthetic and wastewater samples.
