## Supplementary file 2 for "Evaluation of variant calling algorithms for wastewater-based epidemiology using mixed populations of SARS-CoV-2 variants in synthetic and wastewater samples"

### Sheet: Wastewater Samples
Mutations used in PHE variant definitions
Omicron BA.1	17
Omicron BA.2	20
Delta	13
Caller	Total mutations in S42	Found_in_S42_Omicron BA.1	Found_in_S42_Omicron BA.2	Found_in_S42_Delta
LoFreq	523	10	2	9
iVar	158	16	6	13
GATK	41	8	3	3
FreeBayes	74	12	4	8
BCFtools	74	13	5	6
VarScan	56	10	3	6
Caller	Total mutations in S58	Found_in_S58_Omicron BA.1	Found_in_S58_OmicronBA.2	Found_in_S58_Delta
LoFreq	382	6	1	6
iVar	138	16	5	6
GATK	57	13	4	3
FreeBayes	58	15	4	2
BCFtools	68	15	5	3
VarScan	42	12	3	2
Caller	Total mutations in S63	Found_in_S63_Omicron BA.1	Found_in_S63_OmicronBA.2	Found_in_S63_Delta
LoFreq	451	11	3	9
iVar	120	16	6	8
GATK	56	12	4	3
FreeBayes	62	14	4	3
BCFtools	66	13	4	3
VarScan	55	13	3	3
Caller	Total mutations in S292	Found_in_S292_Omicron BA.1	Found_in_S292_OmicronBA.2	Found_in_S292_Delta
LoFreq	600	9	3	8
iVar	94	16	5	3
GATK	59	14	5	3
FreeBayes	61	14	4	2
BCFtools	70	14	4	3
VarScan	56	16	5	2
Caller	Total mutations in S296	Found_in_S296_Omicron BA.1	Found_in_S296_OmicronBA.2	Found_in_S296_Delta
LoFreq	860	5	1	9
iVar	62	0	1	13
FreeBayes	46	0	1	13
BCFtools	54	0	0	11
VarScan	39	0	0	12
Caller	Total mutations in S263	Found_in_S263_Omicron BA.1	Found_in_S263_OmicronBA.2	Found_in_S263_Delta
LoFreq	100	5	3	9
iVar	128	10	4	10
GATK	30	2	1	5
FreeBayes	68	10	4	9
BCFtools	71	10	4	9
VarScan	53	7	3	10

### Sheet: Synthetic Mix samples
Mutations found in each of the Synthetic genome
Alpha	28
Beta	25
Delta	37
	100% Alpha			100% Beta			100% Delta
Sample id	1			2			3
Caller	Total mutations	Found in Alpha		Total mutations	Found_in_Beta		Total mutations	Found_in_Delta
LoFreq	778	11		911	14		1142	20
iVar	63	25		47	20		63	32
GATK	30	22		22	20		34	27
FreeBayes	28	21		23	20		38	27
BCFtools	40	22		34	22		42	26
VarScan	23	15		21	19		27	20
	50% Alpha 25% Beta 25% Delta
Sample id	12
Caller	Total	Found_in_Alpha		Total	Found_in_Beta		Total	Found_in_Delta
LoFreq	1277	17		1277	17		1277	24
iVar	92	22		92	21		92	28
GATK	14	10		14	7		14	5
FreeBayes	58	21		58	17		58	18
BCFtools	50	18		50	17		50	12
VarScan	50	16		51	15		50	16
