## Supplementary file 3 for "Evaluation of variant calling algorithms for wastewater-based epidemiology using mixed populations of SARS-CoV-2 variants in synthetic and wastewater samples"

### Sheet: Synthetic Mix Samples
No	Sample Id	Replicate No	Sample Mix Names	Total No of reads	Average read Length	Average mapped read length	No Mapped reads	Average Coverage	Genome Coverage (%)	Number of SNPs
1	1	01	100_Alpha|0_Beta|0_Delta	781418	150.291	150.291	696836	2913.9	92.7	145
2	1	02	100_Alpha|0_Beta|0_Delta	1009736	150.351	150.351	884026	3695	92.7	170
3	1	03	100_Alpha|0_Beta|0_Delta	1636116	150.301	150.301	1311599	5418.9	93.3	242
4	1	04	100_Alpha|0_Beta|0_Delta	2676656	150.305	150.305	1868069	7650.1	93.3	191
5	2	01	0_Alpha|100_Beta|0_Delta	739604	150.328	150.328	668721	2788.4	92.7	88
6	2	02	0_Alpha|100_Beta|0_Delta	1000106	150.326	150.326	902484	3744.4	93.3	95
7	2	03	0_Alpha|100_Beta|0_Delta	2230982	150.274	150.274	1854813	7600.8	93.3	115
8	2	04	0_Alpha|100_Beta|0_Delta	2260472	150.311	150.311	1782618	7243.7	93.6	140
9	3	01	0_Alpha|0_Beta|100_Delta	1993066	150.322	150.322	1771061	7277.9	93.5	80
10	3	02	0_Alpha|0_Beta|100_Delta	1803824	150.329	150.329	1532276	6274.8	94	95
11	3	03	0_Alpha|0_Beta|100_Delta	2091334	150.343	150.343	1765932	7241.5	94	86
12	3	04	0_Alpha|0_Beta|100_Delta	1199952	150.308	150.308	1005202	4130.3	93.9	156
13	4	01	25_Alpha|75_Beta|0_Delta	2153474	150.322	150.322	1842420	7522.5	94	122
14	4	02	25_Alpha|75_Beta|0_Delta	1976626	150.321	150.321	1741967	7066.8	94.5	133
15	4	03	25_Alpha|75_Beta|0_Delta	1825996	150.295	150.295	1540337	6287.9	94	136
16	4	04	25_Alpha|75_Beta|0_Delta	2092080	150.313	150.313	1640388	6690.5	94	206
17	5	01	50_Alpha|50_Beta|0_Delta	2216474	150.285	150.285	1916231	7817.4	94	122
18	5	02	50_Alpha|50_Beta|0_Delta	1848168	150.315	150.315	1643276	6720.8	93.9	104
19	5	03	50_Alpha|50_Beta|0_Delta	1301566	150.326	150.326	1146375	4662.6	94	187
20	5	04	50_Alpha|50_Beta|0_Delta	2824428	150.302	150.302	2248642	9125.1	94	168
21	6	01	75_Alpha|25_Beta|0_Delta	1559080	150.304	150.304	1377863	5668.2	93.5	148
22	6	02	75_Alpha|25_Beta|0_Delta	1990950	150.29	150.29	1751700	7159.3	94	147
23	6	03	75_Alpha|25_Beta|0_Delta	2665736	150.568	150.568	2080912	8476.1	94	159
24	6	04	75_Alpha|25_Beta|0_Delta	1302604	150.294	150.294	1058859	4344.3	93.9	234
25	7	01	95_Alpha|5_Beta|0_Delta	1757990	150.281	150.281	1527066	6238	94	119
26	7	02	95_Alpha|5_Beta|0_Delta	1771642	150.179	150.179	1518273	6186.5	94.1	138
27	7	03	95_Alpha|5_Beta|0_Delta	1811980	150.305	150.305	1512097	6180.7	94	147
28	7	04	95_Alpha|5_Beta|0_Delta	1832450	150.307	150.307	1464766	5993.1	94	211
29	8	01	10_Alpha|70_Beta|20_Delta	1681540	150.323	150.323	1512053	6203.2	93.5	133
30	8	02	10_Alpha|70_Beta|20_Delta	2238412	150.311	150.311	2005703	8224.3	93.5	136
31	8	03	10_Alpha|70_Beta|20_Delta	2223184	150.248	150.248	1877220	7649.8	94.2	148
32	8	04	10_Alpha|70_Beta|20_Delta	1880560	150.331	150.331	1576981	6443	94	186
33	9	01	20_Alpha|70_Beta|10_Delta	1350562	150.334	150.334	1212459	5003.8	93.5	149
34	9	02	20_Alpha|70_Beta|10_Delta	1074778	150.326	150.326	965014	3972.5	93.4	146
35	9	03	20_Alpha|70_Beta|10_Delta	2622826	150.312	150.312	2071095	8439.4	94	184
36	9	04	20_Alpha|70_Beta|10_Delta	2445944	150.276	150.276	1876527	7557.9	94.6	219
37	10	01	25_Alpha|25_Beta|50_Delta	1968252	150.336	150.336	1727080	7072.8	94	139
38	10	02	25_Alpha|25_Beta|50_Delta	2490752	150.562	150.562	2130632	8716.3	94	160
39	10	03	25_Alpha|25_Beta|50_Delta	1989208	150.294	150.294	1664243	6833	93.9	172
40	10	04	25_Alpha|25_Beta|50_Delta	2343660	150.288	150.288	1967160	8040.8	94	159
41	11	01	25_Alpha|50_Beta|25_Delta	2213348	150.3	150.3	1960472	7986	94	115
42	11	02	25_Alpha|50_Beta|25_Delta	999526	150.237	150.237	842911	6021.5	53.9	101
43	11	03	25_Alpha|50_Beta|25_Delta	3358766	150.305	150.305	2747378	11172.4	94	113
44	11	04	25_Alpha|50_Beta|25_Delta	2559038	150.303	150.303	1981505	8063.9	94	200
45	12	01	50_Alpha|25_Beta|25_Delta	1749032	150.293	150.293	1537465	6264.7	94	123
46	12	02	50_Alpha|25_Beta|25_Delta	2453836	150.31	150.31	2135359	8725.9	94	133
47	12	03	50_Alpha|25_Beta|25_Delta	2195056	150.293	150.293	1799009	7325.7	94	167
48	12	04	50_Alpha|25_Beta|25_Delta	2209444	150.324	150.324	1710955	6986.1	93.9	255
49	13	01	50_Alpha|0_Beta|50_Delta	1500726	150.315	150.315	1311061	5394.5	93.5	125
50	13	02	50_Alpha|0_Beta|50_Delta	1508114	150.352	150.352	1345231	5550.4	93.5	127
51	13	03	50_Alpha|0_Beta|50_Delta	2295050	150.272	150.272	1888864	7732.8	94	148
52	13	04	50_Alpha|0_Beta|50_Delta	2547494	150.566	150.566	1877565	7650.6	94	226
53	14	01	25_Alpha|0_Beta|75_Delta	2244776	150.294	150.294	1944909	7956.6	94	106
54	14	02	25_Alpha|0_Beta|75_Delta	2394254	150.308	150.308	2090396	8557.3	94	126
55	14	03	25_Alpha|0_Beta|75_Delta	1359070	150.277	150.277	1131610	4594.9	93.9	138
56	14	04	25_Alpha|0_Beta|75_Delta	2470824	150.348	150.348	2008054	8231.3	93.9	182
57	15	01	75_Alpha|0_Beta|25_Delta	1634332	150.341	150.341	1427278	5882.8	93.4	140
58	15	02	75_Alpha|0_Beta|25_Delta	2175760	150.561	150.561	1909115	7797.9	94	144
59	15	03	75_Alpha|0_Beta|25_Delta	2938482	150.26	150.26	2269010	9227.7	94	130
60	15	04	75_Alpha|0_Beta|25_Delta	1892116	150.31	150.31	1505522	6165.1	93.9	219
61	16	01	0_Alpha|25_Beta|75_Delta	1855908	150.333	150.333	1609477	6586	93.9	128
62	16	02	0_Alpha|25_Beta|75_Delta	2004906	150.313	150.313	1750745	7169.4	94	118
63	16	03	0_Alpha|25_Beta|75_Delta	2627810	150.32	150.32	2146790	8772.1	94	113
64	16	04	0_Alpha|25_Beta|75_Delta	2001262	150.563	150.563	1657323	6794	93.9	172
65	17	01	0_Alpha|5_Beta|95_Delta	1613854	150.329	150.329	1446970	5971.2	93.4	108
66	17	02	0_Alpha|5_Beta|95_Delta	2257184	150.29	150.29	1930911	7897	94	118
67	17	03	0_Alpha|5_Beta|95_Delta	2520624	150.31	150.31	2040270	8325.5	94	109
68	17	04	0_Alpha|5_Beta|95_Delta	1783096	150.325	150.325	1515325	6206.3	93.9	136
69	18	01	0_Alpha|50_Beta|50_Delta	2077912	150.336	150.336	1757287	7179.1	94.3	123
70	18	02	0_Alpha|50_Beta|50_Delta	947562	150.296	150.296	599644	2445.7	93.6	126
71	18	03	0_Alpha|50_Beta|50_Delta	2693906	150.331	150.331	2194449	8952.5	94	132
72	18	04	0_Alpha|50_Beta|50_Delta	2619848	150.565	150.565	2168509	8816.1	94	158
73	19	01	0_Alpha|75_Beta|25_Delta	2504092	150.315	150.315	2162780	8835.2	94	101
74	19	02	0_Alpha|75_Beta|25_Delta	2553016	150.283	150.283	1985912	8055.3	94	105
75	19	03	0_Alpha|75_Beta|25_Delta	2594788	150.325	150.325	2159207	8791.9	94	126
76	19	04	0_Alpha|75_Beta|25_Delta	2211178	150.325	150.325	1759208	7191.2	94	222

### Sheet: Wastewater Samples
No	Wastewater Samples	Sample Code	Total No of reads	Average read Length	Average mapped read length	No Mapped reads	Average Coverage	Genome Coverage (%)	Number of SNPs
1	London 1	S59	365942	150.189	150.189	341801	1420	93.8	116
2	London 2	S42	882230	150.252	150.252	850140	3356	98.5	258
3	London 3	S63	1745540	150.217	150.217	1670252	6668.6	97.2	158
4	London 4	S50	4551926	150.109	150.109	4123487	16006.3	99.2	215
5	London 5	S58	1822704	150.217	150.217	1691342	6805.6	96.6	155
6	London 6	S43	28636	150.229	150.229	15385	216	28.3	33
7	London 7	S296	3824410	150.336	150.336	3709053	14574.7	98.7	143
8	London 8	S263	164846	150.386	150.386	140959	619.1	89.1	88
9	London 9	S302	120480	150.332	150.332	104915	468.9	87.3	99
10	London 10	S292	2276242	150.27	150.27	2177699	8675.2	97.5	197
11	London 11	S278	136406	150.232	150.232	116526	568.9	78.9	82
12	London 12	S305	1759096	150.221	150.221	1659157	6499.3	98.7	221
13	London 13	S270	417970	150.309	150.309	378196	1521.9	96.2	125
